# Estimation of Rotavirus Vaccine Effectiveness Based on Whole Genome Sequences

**DOI:** 10.1101/2024.10.03.24314836

**Authors:** Jiye Kwon, Jose Jaimes, Mary E. Wikswo, Eileen J. Klein, Mary Allen Staat, James D. Chappell, Geoffrey A. Weinberg, Christopher J Harrison, Rangaraj Selvarangan, Coreen Johnson, Daniel M. Weinberger, Joshua L. Warren, Mathew D. Esona, Michael D. Bowen, Virginia E. Pitzer

## Abstract

**Introduction:** Rotavirus vaccine evaluations have noted small differences in vaccine effectiveness (VE) against rotavirus genotypes, defined by the two outer capsid proteins (VP7 or G-type and VP4 or P-type). However, the genomic landscape of group A rotavirus (RVA) and the impact of the remaining nine genome segments (i.e., the “backbone”) on VE are not fully understood. We incorporated whole genome sequence (WGS) data to characterize viruses responsible for rotavirus-associated gastroenteritis (RVGE) between vaccinated and unvaccinated individuals in the United States (U.S.).

**Methods:** We analyzed 254 RVGE cases with WGS data from seven U.S. New Vaccine Surveillance Network sites during 2012-2016. Using a “sieve analysis” framework, we evaluated the variability in vaccine protection based on genetic distance (GD) defined at WGS-level as the percent nucleotide difference between each case strain and the vaccine strain(s). Strain-specific VE estimates were calculated using the test-negative design, controlling for potential cofounders. Separate analyses were performed for the monovalent Rotarix® vaccine (RV1, GlaxoSmithKline) and the pentavalent RotaTeq® vaccine (RV5, Merck & Co.). We also examined the site-specific genetic diversity of circulating RVA strains in relation to vaccine coverage.

**Results:** RV1-vaccinated cases were more likely to be infected with strains with greater than 9.6% GD from the RV1 vaccine strain (unadjusted OR = 3.03, 95% confidence interval (CI): 1.15, 8.03). Strains with a genogroup 1 (Wa-like) backbone represented the majority (99%) of cases below the threshold, whereas more distant strains had genetic backbones that resembled the genogroup 2 (DS-1-like) and reassortant strains. The RV1 vaccine showed evidence of substantially better protection against strains with lower GD to the RV1 strain (VE = 80%, 95% CI: 68%, 89%) compared to more distant strains (VE = 51%, 95% CI: = -29%, 82%). RV5 demonstrated a similar but less pronounced pattern of better protection against strains with a lower minimum GD to the vaccine strains. Sites with higher RV1 usage showed a shift in strain distribution towards greater GD from the RV1 strain, with a similar trend observed for RV5.

**Conclusion:** Incorporating the complete genomic structure of RVA reveals that vaccine protection correlates with the diversity of non-outer capsid proteins. Our WGS-based analysis more clearly differentiated vaccine protection than analyses based on VP7 and VP4 alone. With more RVA vaccines in the pipeline, understanding the contribution of all gene segments to immune protection will be key to ensuring the long-term success of RVA vaccination programs.
