## Supplemental File for "Estimation of Rotavirus Vaccine Effectiveness Based on Whole Genome Sequences"

name	VP7	VP4	VP6	VP1	VP2	VP3	NSP1	NSP2	NSP3	NSP4	NSP5
RVA/Human-wt/USA/VU11-12-194/2012/G12P[8]	KT919012	KT919010	KT919011	KT919007	KT919008	KT919009	KT919002	KT919003	KT919004	KT919005	KT919006
RVA/Human-wt/USA/VU12-13-139/2013/G12P[8]	KT918979	KT918977	KT918978	KT918974	KT918975	KT918976	KT918969	KT918970	KT918971	KT918972	KT918973
RVA/Human-wt/USA/VU11-12-62/2012/G12P[8]	KT918616	KT918614	KT918615	KT918611	KT918612	KT918613	KT918606	KT918607	KT918608	KT918609	KT918610
RVA/Human-wt/USA/VU12-13-100/2013/G12P[8]	KT918484	KT918482	KT918483	KT918479	KT918480	KT918481	KT918474	KT918475	KT918476	KT918477	KT918478
RVA/Human-wt/USA/VU12-13-11/2013/G12P[8]	KT918990	KT918988	KT918989	KT918985	KT918986	KT918987	KT918980	KT918981	KT918982	KT918983	KT918984
RVA/Human-wt/USA/VU12-13-12/2013/G12P[8]	KT919783	KT919781	KT919782	KT919778	KT919779	KT919780	KT919773	KT919774	KT919775	KT919776	KT919777
RVA/Human-wt/USA/VU12-13-129/2013/G12P[8]	KT919937	KT919935	KT919936	KT919932	KT919933	KT919934	KT919927	KT919928	KT919929	KT919930	KT919931
RVA/Human-wt/USA/VU12-13-134/2013/G12P[8]	KT919882	KT919880	KT919881	KT919877	KT919878	KT919879	KT919872	KT919873	KT919874	KT919875	KT919876
RVA/Human-wt/USA/VU12-13-18/2013/G12P[8]	KT919430	KT919428	KT919429	KT919425	KT919426	KT919427	KT919420	KT919421	KT919422	KT919423	KT919424
RVA/Human-wt/USA/VU12-13-20/2013/G12P[8]	KT918572	KT918570	KT918571	KT918567	KT918568	KT918569	KT918562	KT918563	KT918564	KT918565	KT918566
RVA/Human-wt/USA/VU12-13-205/2013/G12P[8]	KT918858	KT918856	KT918857	KT918853	KT918854	KT918855	KT918848	KT918849	KT918850	KT918851	KT918852
RVA/Human-wt/USA/VU12-13-25/2013/G12P[8]	KT918594	KT918592	KT918593	KT918589	KT918590	KT918591	KT918584	KT918585	KT918586	KT918587	KT918588
RVA/Human-wt/USA/VU12-13-38/2013/G12P[8]	KT918825	KT918823	KT918824	KT918820	KT918821	KT918822	KT918815	KT918816	KT918817	KT918818	KT918819
RVA/Human-wt/USA/VU12-13-75/2012/G12P[8]	KT918495	KT918493	KT918494	KT918490	KT918491	KT918492	KT918485	KT918486	KT918487	KT918488	KT918489
RVA/Human-wt/USA/VU12-13-87/2013/G12P[8]	KT919684	KT919682	KT919683	KT919679	KT919680	KT919681	KT919674	KT919675	KT919676	KT919677	KT919678
RVA/Human-wt/USA/VU12-13-93/2013/G12P[8]	KT919761	KT919759	KT919760	KT919756	KT919757	KT919758	KT919751	KT919752	KT919753	KT919754	KT919755
RVA/Human-wt/USA/VU12-13-150/2013/G12P[8]	KT919243	KT919241	KT919242	KT919238	KT919239	KT919240	KT919233	KT919234	KT919235	KT919236	KT919237
RVA/Human-wt/USA/VU12-13-112/2013/G12P[8]	KT919265	KT919263	KT919264	KT919260	KT919261	KT919262	KT919255	KT919256	KT919257	KT919258	KT919259
RVA/Human-wt/USA/VU12-13-123/2013/G12P[8]	KT918814	KT918812	KT918813	KT918809	KT918810	KT918811	KT918804	KT918805	KT918806	KT918807	KT918808
RVA/Human-wt/USA/VU11-12-195/2012/G12P[8]	KT919023	KT919021	KT919022	KT919018	KT919019	KT919020	KT919013	KT919014	KT919015	KT919016	KT919017
RVA/Human-wt/USA/VU12-13-10/2013/G12P[8]	KT919673	KT919671	KT919672	KT919668	KT919669	KT919670	KT919663	KT919664	KT919665	KT919666	KT919667
RVA/Human-wt/USA/VU12-13-108/2013/G12P[8]	KT919970	KT919968	KT919969	KT919965	KT919966	KT919967	KT919960	KT919961	KT919962	KT919963	KT919964
RVA/Human-wt/USA/VU12-13-117/2013/G12P[8]	KT918682	KT918680	KT918681	KT918677	KT918678	KT918679	KT918672	KT918673	KT918674	KT918675	KT918676
RVA/Human-wt/USA/VU12-13-128/2013/G12P[8]	KT918704	KT918702	KT918703	KT918699	KT918700	KT918701	KT918694	KT918695	KT918696	KT918697	KT918698
RVA/Human-wt/USA/VU12-13-133/2013/G12P[8]	KT919706	KT919704	KT919705	KT919701	KT919702	KT919703	KT919696	KT919697	KT919698	KT919699	KT919700
RVA/Human-wt/USA/VU12-13-16/2013/G12P[8]	KT918649	KT918647	KT918648	KT918644	KT918645	KT918646	KT918639	KT918640	KT918641	KT918642	KT918643
RVA/Human-wt/USA/VU12-13-197/2013/G12P[8]	KT919585	KT919583	KT919584	KT919580	KT919581	KT919582	KT919575	KT919576	KT919577	KT919578	KT919579
RVA/Human-wt/USA/VU12-13-204/2013/G12P[8]	KT918726	KT918724	KT918725	KT918721	KT918722	KT918723	KT918716	KT918717	KT918718	KT918719	KT918720
RVA/Human-wt/USA/VU12-13-24/2013/G12P[8]	KT919034	KT919032	KT919033	KT919029	KT919030	KT919031	KT919024	KT919025	KT919026	KT919027	KT919028
RVA/Human-wt/USA/VU12-13-37/2013/G12P[8]	KT919904	KT919902	KT919903	KT919899	KT919900	KT919901	KT919894	KT919895	KT919896	KT919897	KT919898
RVA/Human-wt/USA/VU12-13-74/2012/G12P[8]	KT918781	KT918779	KT918780	KT918776	KT918777	KT918778	KT918771	KT918772	KT918773	KT918774	KT918775
RVA/Human-wt/USA/VU12-13-86/2013/G12P[8]	KT918946	KT918944	KT918945	KT918941	KT918942	KT918943	KT918936	KT918937	KT918938	KT918939	KT918940
RVA/Human-wt/USA/VU12-13-90/2013/G12P[8]	KT918803	KT918801	KT918802	KT918798	KT918799	KT918800	KT918793	KT918794	KT918795	KT918796	KT918797
RVA/Human-wt/USA/VU12-13-98/2013/G12P[8]	KT919739	KT919737	KT919738	KT919734	KT919735	KT919736	KT919729	KT919730	KT919731	KT919732	KT919733
RVA/Human-wt/USA/VU12-13-151/2013/G12P[8]	KT919056	KT919054	KT919055	KT919051	KT919052	KT919053	KT919046	KT919047	KT919048	KT919049	KT919050
RVA/Human-wt/USA/VU12-13-146/2013/G12P[8]	KT919276	KT919274	KT919275	KT919271	KT919272	KT919273	KT919266	KT919267	KT919268	KT919269	KT919270
RVA/Human-wt/USA/VU12-13-113/2013/G12P[8]	KT919001	KT918999	KT919000	KT918996	KT918997	KT918998	KT918991	KT918992	KT918993	KT918994	KT918995
RVA/Human-wt/USA/VU12-13-115/2013/G12P[8]	KT919464	KT919462	KT919463	KT919459	KT919460	KT919461	KT919454	KT919455	KT919456	KT919457	KT919458
RVA/Human-wt/USA/VU12-13-118/2013/G12P[8]	KT918869	KT918867	KT918868	KT918864	KT918865	KT918866	KT918859	KT918860	KT918861	KT918862	KT918863
RVA/Human-wt/USA/VU12-13-125/2013/G12P[8]	KT919221	KT919219	KT919220	KT919216	KT919217	KT919218	KT919211	KT919212	KT919213	KT919214	KT919215
RVA/Human-wt/USA/VU12-13-131/2013/G12P[8]	KT919695	KT919693	KT919694	KT919690	KT919691	KT919692	KT919685	KT919686	KT919687	KT919688	KT919689
RVA/Human-wt/USA/VU12-13-144/2013/G12P[8]	KT919629	KT919627	KT919628	KT919624	KT919625	KT919626	KT919619	KT919620	KT919621	KT919622	KT919623
RVA/Human-wt/USA/VU12-13-148/2013/G12P[8]	KT919893	KT919891	KT919892	KT919888	KT919889	KT919890	KT919883	KT919884	KT919885	KT919886	KT919887
RVA/Human-wt/USA/VU12-13-31/2013/G12P[8]	KT919497	KT919495	KT919496	KT919492	KT919493	KT919494	KT919487	KT919488	KT919489	KT919490	KT919491
RVA/Human-wt/USA/VU12-13-32/2013/G12P[8]	KT919618	KT919616	KT919617	KT919613	KT919614	KT919615	KT919608	KT919609	KT919610	KT919611	KT919612
RVA/Human-wt/USA/VU12-13-36/2013/G12P[8]	KT919871	KT919869	KT919870	KT919866	KT919867	KT919868	KT919861	KT919862	KT919863	KT919864	KT919865
RVA/Human-wt/USA/VU12-13-4/2013/G12P[8]	KT919926	KT919924	KT919925	KT919921	KT919922	KT919923	KT919916	KT919917	KT919918	KT919919	KT919920
RVA/Human-wt/USA/VU12-13-88/2013/G12P[8]	KT918902	KT918900	KT918901	KT918897	KT918898	KT918899	KT918892	KT918893	KT918894	KT918895	KT918896
RVA/Human-wt/USA/VU12-13-127/2013/G12P[8]	KT919805	KT919803	KT919804	KT919800	KT919801	KT919802	KT919795	KT919796	KT919797	KT919798	KT919799
RVA/Human-wt/USA/VU12-13-137/2013/G12P[8]	KT918880	KT918878	KT918879	KT918875	KT918876	KT918877	KT918870	KT918871	KT918872	KT918873	KT918874
RVA/Human-wt/USA/VU12-13-152/2013/G12P[8]	KT919210	KT919208	KT919209	KT919205	KT919206	KT919207	KT919200	KT919201	KT919202	KT919203	KT919204
RVA/Human-wt/USA/VU12-13-153/2013/G12P[8]	KT919419	KT919417	KT919418	KT919414	KT919415	KT919416	KT919409	KT919410	KT919411	KT919412	KT919413
RVA/Human-wt/USA/VU12-13-203/2013/G12P[8]	KT918550	KT918548	KT918549	KT918545	KT918546	KT918547	KT918540	KT918541	KT918542	KT918543	KT918544
RVA/Human-wt/USA/VU12-13-39/2013/G12P[8]	KT919364	KT919362	KT919363	KT919359	KT919360	KT919361	KT919354	KT919355	KT919356	KT919357	KT919358
RVA/Human-wt/USA/VU12-13-41/2013/G12P[8]	KT919607	KT919605	KT919606	KT919602	KT919603	KT919604	KT919597	KT919598	KT919599	KT919600	KT919601
RVA/Human-wt/USA/VU12-13-149/2013/G12P[8]	KT919045	KT919043	KT919044	KT919040	KT919041	KT919042	KT919035	KT919036	KT919037	KT919038	KT919039
RVA/Human-wt/USA/2014738143/2014/G12P[8]	MN478497	MN478655	MN478811	MN478969	MN479127	MN479285	MN479443	MN479601	MN479759	MN479917	MN480075
RVA/Human-wt/USA/3000350798/2015/G12P[8]	MN478562	MN478719	MN478876	MN479034	MN479192	MN479350	MN479508	MN479666	MN479824	MN479982	MN480140
RVA/Human-wt/USA/VU11-12-54/2012/G12P[8]	KT919320	KT919318	KT919319	KT919315	KT919316	KT919317	KT919310	KT919311	KT919312	KT919313	KT919314
RVA/Human-wt/USA/VU12-13-95/2013/G12P[8]	KT919640	KT919638	KT919639	KT919635	KT919636	KT919637	KT919630	KT919631	KT919632	KT919633	KT919634
RVA/Human-wt/USA/VU11-12-68/2012/G12P[8]	KT918440	KT918438	KT918439	KT918435	KT918436	KT918437	KT918430	KT918431	KT918432	KT918433	KT918434
RVA/Human-wt/USA/VU11-12-58/2012/G12P[8]	KT919486	KT919484	KT919485	KT919481	KT919482	KT919483	KT919476	KT919477	KT919478	KT919479	KT919480
RVA/Human-wt/USA/VU11-12-64/2012/G12P[8]	KT919331	KT919329	KT919330	KT919326	KT919327	KT919328	KT919321	KT919322	KT919323	KT919324	KT919325
RVA/Human-wt/USA/VU11-12-65/2012/G12P[8]	KT919144	KT919142	KT919143	KT919139	KT919140	KT919141	KT919134	KT919135	KT919136	KT919137	KT919138
RVA/Human-wt/USA/3000355310/2015/G12P[8]	MN478580	MN478737	MN478894	MN479052	MN479210	MN479368	MN479526	MN479684	MN479842	MN480000	MN480158
RVA/Human-wt/USA/VU12-13-143/2013/G12P[8]	KT919519	KT919517	KT919518	KT919514	KT919515	KT919516	KT919509	KT919510	KT919511	KT919512	KT919513
RVA/Human-wt/USA/VU12-13-110/2013/G12P[8]	KT918968	KT918966	KT918967	KT918963	KT918964	KT918965	KT918958	KT918959	KT918960	KT918961	KT918962
RVA/Human-wt/USA/VU12-13-120/2013/G12P[8]	KT919530	KT919528	KT919529	KT919525	KT919526	KT919527	KT919520	KT919521	KT919522	KT919523	KT919524
RVA/Human-wt/USA/VU12-13-121/2013/G12P[8]	KT918528	KT918526	KT918527	KT918523	KT918524	KT918525	KT918518	KT918519	KT918520	KT918521	KT918522
RVA/Human-wt/USA/VU12-13-199/2013/G12P[8]	KT918957	KT918955	KT918956	KT918952	KT918953	KT918954	KT918947	KT918948	KT918949	KT918950	KT918951
RVA/Human-wt/USA/VU12-13-28/2013/G12P[8]	KT918429	KT918427	KT918428	KT918424	KT918425	KT918426	KT918419	KT918420	KT918421	KT918422	KT918423
RVA/Human-wt/USA/VU12-13-29/2013/G12P[8]	KT919375	KT919373	KT919374	KT919370	KT919371	KT919372	KT919365	KT919366	KT919367	KT919368	KT919369
RVA/Human-wt/USA/VU12-13-79/2012/G12P[8]	KT918836	KT918834	KT918835	KT918831	KT918832	KT918833	KT918826	KT918827	KT918828	KT918829	KT918830
RVA/Human-wt/USA/VU12-13-81/2013/G12P[8]	KT918638	KT918636	KT918637	KT918633	KT918634	KT918635	KT918628	KT918629	KT918630	KT918631	KT918632
RVA/Human-wt/USA/3000371396/2015/G12P[8]	MN478598	MN478755	MN478912	MN479070	MN479228	MN479386	MN479544	MN479702	MN479860	MN480018	MN480176
RVA/Human-wt/USA/3000558351/2016/G12P[8]	MN478641	MN478798	MN478955	MN479113	MN479271	MN479429	MN479587	MN479745	MN479903	MN480061	MN480219
RVA/Human-wt/USA/VU11-12-192/2012/G12P[8]	KT918737	KT918735	KT918736	KT918732	KT918733	KT918734	KT918727	KT918728	KT918729	KT918730	KT918731
RVA/Human-wt/USA/VU11-12-59/2012/G12P[8]	KT918913	KT918911	KT918912	KT918908	KT918909	KT918910	KT918903	KT918904	KT918905	KT918906	KT918907
RVA/Human-wt/USA/3000354436/2015/G12P[8]	MN478576	MN478733	MN478890	MN479048	MN479206	MN479364	MN479522	MN479680	MN479838	MN479996	MN480154
RVA/Human-wt/USA/3000355290/2015/G12P[8]	MN478579	MN478736	MN478893	MN479051	MN479209	MN479367	MN479525	MN479683	MN479841	MN479999	MN480157
RVA/Human-wt/USA/3000371160/2015/G12P[8]	MN478596	MN478753	MN478910	MN479068	MN479226	MN479384	MN479542	MN479700	MN479858	MN480016	MN480174
RVA/Human-wt/USA/3000371433/2015/G12P[8]	MN478599	MN478756	MN478913	MN479071	MN479229	MN479387	MN479545	MN479703	MN479861	MN480019	MN480177
RVA/Human-wt/USA/3000380129/2015/G12P[8]	MN478604	MN478761	MN478918	MN479076	MN479234	MN479392	MN479550	MN479708	MN479866	MN480024	MN480182
RVA/Human-wt/USA/3000356580/2015/G12P[8]	MN478584	MN478741	MN478898	MN479056	MN479214	MN479372	MN479530	MN479688	MN479846	MN480004	MN480162
RVA/Human-wt/USA/3000350936/2015/G12P[8]	MN478565	MN478722	MN478879	MN479037	MN479195	MN479353	MN479511	MN479669	MN479827	MN479985	MN480143
RVA/Human-wt/USA/3000354474/2015/G12P[8]	MN478578	MN478735	MN478892	MN479050	MN479208	MN479366	MN479524	MN479682	MN479840	MN479998	MN480156
RVA/Human-wt/USA/3000350844/2015/G12P[8]	MN478564	MN478721	MN478878	MN479036	MN479194	MN479352	MN479510	MN479668	MN479826	MN479984	MN480142
RVA/Human-wt/USA/VU12-13-141/2013/G12P[8]	KT918715	KT918713	KT918714	KT918710	KT918711	KT918712	KT918705	KT918706	KT918707	KT918708	KT918709
RVA/Human-wt/USA/VU12-13-200/2013/G12P[8]	KT919133	KT919131	KT919132	KT919128	KT919129	KT919130	KT919123	KT919124	KT919125	KT919126	KT919127
RVA/Human-wt/USA/VU12-13-180/2013/G12P[8]	KT918517	KT918515	KT918516	KT918512	KT918513	KT918514	KT918507	KT918508	KT918509	KT918510	KT918511
RVA/Human-wt/USA/VU12-13-3/2012/G12P[8]	KT919177	KT919175	KT919176	KT919172	KT919173	KT919174	KT919167	KT919168	KT919169	KT919170	KT919171
RVA/Human-wt/USA/VU12-13-77/2012/G12P[8]	KT918539	KT918537	KT918538	KT918534	KT918535	KT918536	KT918529	KT918530	KT918531	KT918532	KT918533
RVA/Human-wt/USA/VU11-12-66/2012/G12P[8]	KT919386	KT919384	KT919385	KT919381	KT919382	KT919383	KT919376	KT919377	KT919378	KT919379	KT919380
RVA/Human-wt/USA/VU11-12-69/2012/G12P[8]	KT919860	KT919858	KT919859	KT919855	KT919856	KT919857	KT919850	KT919851	KT919852	KT919853	KT919854
RVA/Human-wt/USA/VU11-12-71/2012/G12P[8]	KT918693	KT918691	KT918692	KT918688	KT918689	KT918690	KT918683	KT918684	KT918685	KT918686	KT918687
RVA/Human-wt/USA/VU12-13-102/2013/G12P[8]	KT919816	KT919814	KT919815	KT919811	KT919812	KT919813	KT919806	KT919807	KT919808	KT919809	KT919810
RVA/Human-wt/USA/VU12-13-106/2013/G12P[8]	KT918473	KT918471	KT918472	KT918468	KT918469	KT918470	KT918463	KT918464	KT918465	KT918466	KT918467
RVA/Human-wt/USA/VU12-13-109/2013/G12P[8]	KT918891	KT918889	KT918890	KT918886	KT918887	KT918888	KT918881	KT918882	KT918883	KT918884	KT918885
RVA/Human-wt/USA/VU12-13-111/2013/G12P[8]	KT919397	KT919395	KT919396	KT919392	KT919393	KT919394	KT919387	KT919388	KT919389	KT919390	KT919391
RVA/Human-wt/USA/VU12-13-119/2013/G12P[8]	KT919552	KT919550	KT919551	KT919547	KT919548	KT919549	KT919542	KT919543	KT919544	KT919545	KT919546
RVA/Human-wt/USA/VU12-13-34/2013/G12P[8]	KT919662	KT919660	KT919661	KT919657	KT919658	KT919659	KT919652	KT919653	KT919654	KT919655	KT919656
RVA/Human-wt/USA/VU12-13-80/2012/G12P[8]	KT919155	KT919153	KT919154	KT919150	KT919151	KT919152	KT919145	KT919146	KT919147	KT919148	KT919149
RVA/Human-wt/USA/VU12-13-82/2013/G12P[8]	KT919298	KT919296	KT919297	KT919293	KT919294	KT919295	KT919288	KT919289	KT919290	KT919291	KT919292
RVA/Human-wt/USA/VU12-13-83/2013/G12P[8]	KT919750	KT919748	KT919749	KT919745	KT919746	KT919747	KT919740	KT919741	KT919742	KT919743	KT919744
RVA/Human-wt/USA/VU12-13-84/2013/G12P[8]	KT919948	KT919946	KT919947	KT919943	KT919944	KT919945	KT919938	KT919939	KT919940	KT919941	KT919942
RVA/Human-wt/USA/VU12-13-91/2013/G12P[8]	KT918924	KT918922	KT918923	KT918919	KT918920	KT918921	KT918914	KT918915	KT918916	KT918917	KT918918
RVA/Human-wt/USA/VU12-13-198/2013/G12P[8]	KT919111	KT919109	KT919110	KT919106	KT919107	KT919108	KT919101	KT919102	KT919103	KT919104	KT919105
RVA/Human-wt/USA/VU12-13-40/2013/G12P[8]	KT919408	KT919406	KT919407	KT919403	KT919404	KT919405	KT919398	KT919399	KT919400	KT919401	KT919402
RVA/Human-wt/USA/3000354421/2015/G12P[8]	MN478575	MN478732	MN478889	MN479047	MN479205	MN479363	MN479521	MN479679	MN479837	MN479995	MN480153
RVA/Human-wt/USA/3000558371/2016/G12P[8]	MN478643	MN478800	MN478957	MN479115	MN479273	MN479431	MN479589	MN479747	MN479905	MN480063	MN480221
RVA/Human-wt/USA/3000368518/2015/G12P[8]	MN478590	MN478747	MN478904	MN479062	MN479220	MN479378	MN479536	MN479694	MN479852	MN480010	MN480168
RVA/Human-wt/USA/3000356514/2015/G12P[8]	MN478583	MN478740	MN478897	MN479055	MN479213	MN479371	MN479529	MN479687	MN479845	MN480003	MN480161
RVA/Human-wt/USA/3000350821/2015/G12P[8]	MN478563	MN478720	MN478877	MN479035	MN479193	MN479351	MN479509	MN479667	MN479825	MN479983	MN480141
RVA/Human-wt/USA/3000352507/2015/G12P[8]	MN478566	MN478723	MN478880	MN479038	MN479196	MN479354	MN479512	MN479670	MN479828	MN479986	MN480144
RVA/Human-wt/USA/3000353050/2016/G12P[8]	MN478568	MN478725	MN478882	MN479040	MN479198	MN479356	MN479514	MN479672	MN479830	MN479988	MN480146
RVA/Human-wt/USA/3000353164/2016/G12P[8]	MN478569	MN478726	MN478883	MN479041	MN479199	MN479357	MN479515	MN479673	MN479831	MN479989	MN480147
RVA/Human-wt/USA/3000353631/2015/G12P[8]	MN478570	MN478727	MN478884	MN479042	MN479200	MN479358	MN479516	MN479674	MN479832	MN479990	MN480148
RVA/Human-wt/USA/3000354105/2016/G12P[8]	MN478571	MN478728	MN478885	MN479043	MN479201	MN479359	MN479517	MN479675	MN479833	MN479991	MN480149
RVA/Human-wt/USA/3000354346/2015/G12P[8]	MN478573	MN478730	MN478887	MN479045	MN479203	MN479361	MN479519	MN479677	MN479835	MN479993	MN480151
RVA/Human-wt/USA/3000354391/2015/G12P[8]	MN478574	MN478731	MN478888	MN479046	MN479204	MN479362	MN479520	MN479678	MN479836	MN479994	MN480152
RVA/Human-wt/USA/3000356491/2015/G12P[8]	MN478582	MN478739	MN478896	MN479054	MN479212	MN479370	MN479528	MN479686	MN479844	MN480002	MN480160
RVA/Human-wt/USA/3000356648/2015/G12P[8]	MN478585	MN478742	MN478899	MN479057	MN479215	MN479373	MN479531	MN479689	MN479847	MN480005	MN480163
RVA/Human-wt/USA/3000356682/2015/G12P[8]	MN478586	MN478743	MN478900	MN479058	MN479216	MN479374	MN479532	MN479690	MN479848	MN480006	MN480164
RVA/Human-wt/USA/3000368540/2015/G12P[8]	MN478591	MN478748	MN478905	MN479063	MN479221	MN479379	MN479537	MN479695	MN479853	MN480011	MN480169
RVA/Human-wt/USA/3000368951/2015/G12P[8]	MN478594	MN478751	MN478908	MN479066	MN479224	MN479382	MN479540	MN479698	MN479856	MN480014	MN480172
RVA/Human-wt/USA/3000371344/2015/G12P[8]	MN478597	MN478754	MN478911	MN479069	MN479227	MN479385	MN479543	MN479701	MN479859	MN480017	MN480175
RVA/Human-wt/USA/3000379477/2016/G12P[8]	MN478602	MN478759	MN478916	MN479074	MN479232	MN479390	MN479548	MN479706	MN479864	MN480022	MN480180
RVA/Human-wt/USA/3000380488/2015/G12P[8]	MN478607	MN478764	MN478921	MN479079	MN479237	MN479395	MN479553	MN479711	MN479869	MN480027	MN480185
RVA/Human-wt/USA/3000380498/2015/G12P[8]	MN478608	MN478765	MN478922	MN479080	MN479238	MN479396	MN479554	MN479712	MN479870	MN480028	MN480186
RVA/Human-wt/USA/3000380513/2015/G12P[8]	MN478609	MN478766	MN478923	MN479081	MN479239	MN479397	MN479555	MN479713	MN479871	MN480029	MN480187
RVA/Human-wt/USA/3000399857/2016/G12P[8]	MN478612	MN478769	MN478926	MN479084	MN479242	MN479400	MN479558	MN479716	MN479874	MN480032	MN480190
RVA/Human-wt/USA/3000490070/2016/G12P[8]	MN478618	MN478775	MN478932	MN479090	MN479248	MN479406	MN479564	MN479722	MN479880	MN480038	MN480196
RVA/Human-wt/USA/3000490320/2016/G12P[8]	MN478619	MN478776	MN478933	MN479091	MN479249	MN479407	MN479565	MN479723	MN479881	MN480039	MN480197
RVA/Human-wt/USA/3000524367/2016/G12P[8]	MN478623	MN478780	MN478937	MN479095	MN479253	MN479411	MN479569	MN479727	MN479885	MN480043	MN480201
RVA/Human-wt/USA/3000528445/2016/G12P[8]	MN478629	MN478786	MN478943	MN479101	MN479259	MN479417	MN479575	MN479733	MN479891	MN480049	MN480207
RVA/Human-wt/USA/3000528643/2016/G12P[8]	MN478630	MN478787	MN478944	MN479102	MN479260	MN479418	MN479576	MN479734	MN479892	MN480050	MN480208
RVA/Human-wt/USA/3000530637/2016/G12P[8]	MN478631	MN478788	MN478945	MN479103	MN479261	MN479419	MN479577	MN479735	MN479893	MN480051	MN480209
RVA/Human-wt/USA/3000532639/2016/G12P[8]	MN478632	MN478789	MN478946	MN479104	MN479262	MN479420	MN479578	MN479736	MN479894	MN480052	MN480210
RVA/Human-wt/USA/3000533682/2016/G12P[8]	MN478633	MN478790	MN478947	MN479105	MN479263	MN479421	MN479579	MN479737	MN479895	MN480053	MN480211
RVA/Human-wt/USA/3000558288/2016/G12P[8]	MN478638	MN478795	MN478952	MN479110	MN479268	MN479426	MN479584	MN479742	MN479900	MN480058	MN480216
RVA/Human-wt/USA/3000558368/2016/G12P[8]	MN478642	MN478799	MN478956	MN479114	MN479272	MN479430	MN479588	MN479746	MN479904	MN480062	MN480220
RVA/Human-wt/USA/2014741572/2014/G1P[8]	MN478528	MN478686	MN478842	MN479000	MN479158	MN479316	MN479474	MN479632	MN479790	MN479948	MN480106
RVA/Human-wt/USA/2014741629/2014/G1P[8]	MN478530	MN478688	MN478844	MN479002	MN479160	MN479318	MN479476	MN479634	MN479792	MN479950	MN480108
RVA/Human-wt/USA/2014745125/2014/G1P[8]	MN478536	MN478694	MN478850	MN479008	MN479166	MN479324	MN479482	MN479640	MN479798	MN479956	MN480114
RVA/Human-wt/USA/2014746684/2014/G1P[4]	MN478537	MN478695	MN478851	MN479009	MN479167	MN479325	MN479483	MN479641	MN479799	MN479957	MN480115
RVA/Human-wt/USA/3000346510/2015/G1P[8]	MN478549	MN478706	MN478863	MN479021	MN479179	MN479337	MN479495	MN479653	MN479811	MN479969	MN480127
RVA/Human-wt/USA/3000354328/2015/G1P[8]	MN478572	MN478729	MN478886	MN479044	MN479202	MN479360	MN479518	MN479676	MN479834	MN479992	MN480150
RVA/Human-wt/USA/3000378272/2016/G1P[8]	MN478601	MN478758	MN478915	MN479073	MN479231	MN479389	MN479547	MN479705	MN479863	MN480021	MN480179
RVA/Human-wt/USA/3000428948/2016/G1P[8]	MN478614	MN478771	MN478928	MN479086	MN479244	MN479402	MN479560	MN479718	MN479876	MN480034	MN480192
RVA/Human-wt/USA/3000449346/2016/G1P[8]	MN478617	MN478774	MN478931	MN479089	MN479247	MN479405	MN479563	MN479721	MN479879	MN480037	MN480195
RVA/Human-wt/USA/3000558260/2016/G1P[8]	MN478636	MN478793	MN478950	MN479108	MN479266	MN479424	MN479582	MN479740	MN479898	MN480056	MN480214
RVA/Human-wt/USA/3000558327/2016/G1P[8]	MN478640	MN478797	MN478954	MN479112	MN479270	MN479428	MN479586	MN479744	MN479902	MN480060	MN480218
RVA/Human-wt/USA/3000371148/2015/G1P[8]	MN478595	MN478752	MN478909	MN479067	MN479225	MN479383	MN479541	MN479699	MN479857	MN480015	MN480173
RVA/Human-wt/USA/VU12-13-162/2013/G1P[8]	KT919122	KT919120	KT919121	KT919117	KT919118	KT919119	KT919112	KT919113	KT919114	KT919115	KT919116
RVA/Human-wt/USA/2014741388/2014/G1P[8]	MN478524	MN478682	MN478838	MN478996	MN479154	MN479312	MN479470	MN479628	MN479786	MN479944	MN480102
RVA/Human-wt/USA/2014741312/2014/G1P[8]	MN478521	MN478679	MN478835	MN478993	MN479151	MN479309	MN479467	MN479625	MN479783	MN479941	MN480099
RVA/Human-wt/USA/2014741389/2014/G1P[8]	MN478525	MN478683	MN478839	MN478997	MN479155	MN479313	MN479471	MN479629	MN479787	MN479945	MN480103
RVA/Human-wt/USA/2014737554/2014/G1P[8]	MN478492	MN478650	MN478806	MN478964	MN479122	MN479280	MN479438	MN479596	MN479754	MN479912	MN480070
RVA/Human-wt/USA/2014741134/2014/G1P[8]	MN478501	MN478659	MN478815	MN478973	MN479131	MN479289	MN479447	MN479605	MN479763	MN479921	MN480079
RVA/Human-wt/USA/2014741158/2014/G1P[8]	MN478503	MN478661	MN478817	MN478975	MN479133	MN479291	MN479449	MN479607	MN479765	MN479923	MN480081
RVA/Human-wt/USA/2014741161/2014/G1P[8]	MN478504	MN478662	MN478818	MN478976	MN479134	MN479292	MN479450	MN479608	MN479766	MN479924	MN480082
RVA/Human-wt/USA/2014741162/2014/G1P[8]	MN478505	MN478663	MN478819	MN478977	MN479135	MN479293	MN479451	MN479609	MN479767	MN479925	MN480083
RVA/Human-wt/USA/2014741169/2014/G1P[8]	MN478506	MN478664	MN478820	MN478978	MN479136	MN479294	MN479452	MN479610	MN479768	MN479926	MN480084
RVA/Human-wt/USA/2014741247/2014/G1P[8]	MN478512	MN478670	MN478826	MN478984	MN479142	MN479300	MN479458	MN479616	MN479774	MN479932	MN480090
RVA/Human-wt/USA/2014741280/2014/G1P[8]	MN478516	MN478674	MN478830	MN478988	MN479146	MN479304	MN479462	MN479620	MN479778	MN479936	MN480094
RVA/Human-wt/USA/2014741314/2014/G1P[8]	MN478647	MN478804	MN478961	MN479119	MN479277	MN479435	MN479593	MN479751	MN479909	MN480067	MN480225
RVA/Human-wt/USA/2014738127/2014/G1P[8]	MN478495	MN478653	MN478809	MN478967	MN479125	MN479283	MN479441	MN479599	MN479757	MN479915	MN480073
RVA/Human-wt/USA/2014739067/2014/G1P[8]	MN478498	MN478656	MN478812	MN478970	MN479128	MN479286	MN479444	MN479602	MN479760	MN479918	MN480076
RVA/Human-wt/USA/2014741123/2014/G1P[8]	MN478500	MN478658	MN478814	MN478972	MN479130	MN479288	MN479446	MN479604	MN479762	MN479920	MN480078
RVA/Human-wt/USA/2014741142/2014/G1P[8]	MN478502	MN478660	MN478816	MN478974	MN479132	MN479290	MN479448	MN479606	MN479764	MN479922	MN480080
RVA/Human-wt/USA/2014741183/2014/G1P[8]	MN478507	MN478665	MN478821	MN478979	MN479137	MN479295	MN479453	MN479611	MN479769	MN479927	MN480085
RVA/Human-wt/USA/2014741232/2014/G1P[8]	MN478509	MN478667	MN478823	MN478981	MN479139	MN479297	MN479455	MN479613	MN479771	MN479929	MN480087
RVA/Human-wt/USA/2014741241/2014/G1P[8]	MN478510	MN478668	MN478824	MN478982	MN479140	MN479298	MN479456	MN479614	MN479772	MN479930	MN480088
RVA/Human-wt/USA/2014741246/2014/G1P[8]	MN478511	MN478669	MN478825	MN478983	MN479141	MN479299	MN479457	MN479615	MN479773	MN479931	MN480089
RVA/Human-wt/USA/2014741252/2014/G1P[8]	MN478513	MN478671	MN478827	MN478985	MN479143	MN479301	MN479459	MN479617	MN479775	MN479933	MN480091
RVA/Human-wt/USA/2014741257/2014/G1P[8]	MN478514	MN478672	MN478828	MN478986	MN479144	MN479302	MN479460	MN479618	MN479776	MN479934	MN480092
RVA/Human-wt/USA/2014741266/2014/G1P[8]	MN478515	MN478673	MN478829	MN478987	MN479145	MN479303	MN479461	MN479619	MN479777	MN479935	MN480093
RVA/Human-wt/USA/2014741282/2014/G1P[8]	MN478517	MN478675	MN478831	MN478989	MN479147	MN479305	MN479463	MN479621	MN479779	MN479937	MN480095
RVA/Human-wt/USA/2014741283/2014/G1P[8]	MN478518	MN478676	MN478832	MN478990	MN479148	MN479306	MN479464	MN479622	MN479780	MN479938	MN480096
RVA/Human-wt/USA/2014741289/2014/G1P[8]	MN478519	MN478677	MN478833	MN478991	MN479149	MN479307	MN479465	MN479623	MN479781	MN479939	MN480097
RVA/Human-wt/USA/2014741295/2014/G1P[8]	MN478520	MN478678	MN478834	MN478992	MN479150	MN479308	MN479466	MN479624	MN479782	MN479940	MN480098
RVA/Human-wt/USA/2014745107/2014/G1P[8]	MN478534	MN478692	MN478848	MN479006	MN479164	MN479322	MN479480	MN479638	MN479796	MN479954	MN480112
RVA/Human-wt/USA/2014745120/2014/G1P[8]	MN478535	MN478693	MN478849	MN479007	MN479165	MN479323	MN479481	MN479639	MN479797	MN479955	MN480113
RVA/Human-wt/USA/2014751652/2014/G1P[8]	MN478538	MN478696	MN478852	MN479010	MN479168	MN479326	MN479484	MN479642	MN479800	MN479958	MN480116
RVA/Human-wt/USA/2014741318/2014/G1P[8]	MN478648	MN478805	MN478962	MN479120	MN479278	MN479436	MN479594	MN479752	MN479910	MN480068	MN480226
RVA/Human-wt/USA/2014751657/2014/G1P[8]	MN478539	MN478697	MN478853	MN479011	MN479169	MN479327	MN479485	MN479643	MN479801	MN479959	MN480117
RVA/Human-wt/USA/2014753177/2014/G1P[8]	MN478540	MN478698	MN478854	MN479012	MN479170	MN479328	MN479486	MN479644	MN479802	MN479960	MN480118
RVA/Human-wt/USA/2014753181/2014/G1P[8]	MN478541	MN478699	MN478855	MN479013	MN479171	MN479329	MN479487	MN479645	MN479803	MN479961	MN480119
RVA/Human-wt/USA/2014741338/2014/G1P[8]	MN478522	MN478680	MN478836	MN478994	MN479152	MN479310	MN479468	MN479626	MN479784	MN479942	MN480100
RVA/Human-wt/USA/2014741348/2014/G1P[8]	MN478523	MN478681	MN478837	MN478995	MN479153	MN479311	MN479469	MN479627	MN479785	MN479943	MN480101
RVA/Human-wt/USA/2014741260/2014/G1P[8]	MN478646	MN478803	MN478960	MN479118	MN479276	MN479434	MN479592	MN479750	MN479908	MN480066	MN480224
RVA/Human-wt/USA/2014741422/2014/G1P[8]	MN478526	MN478684	MN478840	MN478998	MN479156	MN479314	MN479472	MN479630	MN479788	MN479946	MN480104
RVA/Human-wt/USA/3000355931/2016/G1P[8]	MN478581	MN478738	MN478895	MN479053	MN479211	MN479369	MN479527	MN479685	MN479843	MN480001	MN480159
RVA/Human-wt/USA/2014741210/2014/G1P[8]	MN478508	MN478666	MN478822	MN478980	MN479138	MN479296	MN479454	MN479612	MN479770	MN479928	MN480086
RVA/Human-wt/USA/2014745096/2014/G1P[8]	MN478533	MN478691	MN478847	MN479005	MN479163	MN479321	MN479479	MN479637	MN479795	MN479953	MN480111
RVA/Human-wt/USA/2014741474/2014/G1P[8]	MN478527	MN478685	MN478841	MN478999	MN479157	MN479315	MN479473	MN479631	MN479789	MN479947	MN480105
RVA/Human-wt/USA/2014743662/2014/G1P[8]	MN478531	MN478689	MN478845	MN479003	MN479161	MN479319	MN479477	MN479635	MN479793	MN479951	MN480109
RVA/Human-wt/USA/2014743787/2014/G1P[8]	MN478532	MN478690	MN478846	MN479004	MN479162	MN479320	MN479478	MN479636	MN479794	MN479952	MN480110
RVA/Human-wt/USA/3000449267/2015/G4P[8]	MN478615	MN478772	MN478929	MN479087	MN479245	MN479403	MN479561	MN479719	MN479877	MN480035	MN480193
RVA/Human-wt/USA/3000353040/2016/G6P[8]	MN478567	MN478724	MN478881	MN479039	MN479197	MN479355	MN479513	MN479671	MN479829	MN479987	MN480145
RVA/Human-wt/USA/3000399713/2016/G6P[8]	MN478611	MN478768	MN478925	MN479083	MN479241	MN479399	MN479557	MN479715	MN479873	MN480031	MN480189
RVA/Human-wt/USA/3000591411/2016/G6P[5]	MN478644	NA	MN478958	MN479116	MN479274	MN479432	MN479590	MN479748	MN479906	MN480064	MN480222
RVA/Human-wt/USA/2014741597/2014/G6P[8]	MN478529	MN478687	MN478843	MN479001	MN479159	MN479317	MN479475	MN479633	MN479791	MN479949	MN480107
RVA/Human-wt/USA/2014741096/2014/G2P[4]	MN478499	MN478657	MN478813	MN478971	MN479129	MN479287	MN479445	MN479603	MN479761	MN479919	MN480077
RVA/Human-wt/USA/3000007730/2015/G2P[4]	MN478544	MN478701	MN478858	MN479016	MN479174	MN479332	MN479490	MN479648	MN479806	MN479964	MN480122
RVA/Human-wt/USA/3000007746/2015/G2P[4]	MN478545	MN478702	MN478859	MN479017	MN479175	MN479333	MN479491	MN479649	MN479807	MN479965	MN480123
RVA/Human-wt/USA/3000007747/2015/G2P[4]	MN478546	MN478703	MN478860	MN479018	MN479176	MN479334	MN479492	MN479650	MN479808	MN479966	MN480124
RVA/Human-wt/USA/3000347103/2014/G2P[4]	MN478550	MN478707	MN478864	MN479022	MN479180	MN479338	MN479496	MN479654	MN479812	MN479970	MN480128
RVA/Human-wt/USA/3000347112/2014/G2P[4]	MN478551	MN478708	MN478865	MN479023	MN479181	MN479339	MN479497	MN479655	MN479813	MN479971	MN480129
RVA/Human-wt/USA/3000347141/2014/G2P[4]	MN478552	MN478709	MN478866	MN479024	MN479182	MN479340	MN479498	MN479656	MN479814	MN479972	MN480130
RVA/Human-wt/USA/3000347150/2014/G2P[4]	MN478553	MN478710	MN478867	MN479025	MN479183	MN479341	MN479499	MN479657	MN479815	MN479973	MN480131
RVA/Human-wt/USA/3000347152/2014/G2P[4]	MN478554	MN478711	MN478868	MN479026	MN479184	MN479342	MN479500	MN479658	MN479816	MN479974	MN480132
RVA/Human-wt/USA/3000347195/2015/G2P[4]	MN478555	MN478712	MN478869	MN479027	MN479185	MN479343	MN479501	MN479659	MN479817	MN479975	MN480133
RVA/Human-wt/USA/3000347201/2015/G2P[4]	MN478556	MN478713	MN478870	MN479028	MN479186	MN479344	MN479502	MN479660	MN479818	MN479976	MN480134
RVA/Human-wt/USA/3000347219/2015/G2P[4]	MN478558	MN478715	MN478872	MN479030	MN479188	MN479346	MN479504	MN479662	MN479820	MN479978	MN480136
RVA/Human-wt/USA/3000347225/2015/G2P[4]	MN478559	MN478716	MN478873	MN479031	MN479189	MN479347	MN479505	MN479663	MN479821	MN479979	MN480137
RVA/Human-wt/USA/3000347240/2015/G2P[4]	MN478560	MN478717	MN478874	MN479032	MN479190	MN479348	MN479506	MN479664	MN479822	MN479980	MN480138
RVA/Human-wt/USA/3000347243/2015/G2P[4]	MN478561	MN478718	MN478875	MN479033	MN479191	MN479349	MN479507	MN479665	MN479823	MN479981	MN480139
RVA/Human-wt/USA/3000380081/2015/G2P[4]	MN478603	MN478760	MN478917	MN479075	MN479233	MN479391	MN479549	MN479707	MN479865	MN480023	MN480181
RVA/Human-wt/USA/3000380136/2015/G2P[4]	MN478605	MN478762	MN478919	MN479077	MN479235	MN479393	MN479551	MN479709	MN479867	MN480025	MN480183
RVA/Human-wt/USA/3000347203/2015/G2P[4]	MN478557	MN478714	MN478871	MN479029	MN479187	MN479345	MN479503	MN479661	MN479819	MN479977	MN480135
RVA/Human-wt/USA/VU12-13-145/2013/G2P[4]	KT918451	KT918449	KT918450	KT918446	KT918447	KT918448	KT918441	KT918442	KT918443	KT918444	KT918445
RVA/Human-wt/USA/VU12-13-26/2013/G2P[4]	KT918847	KT918845	KT918846	KT918842	KT918843	KT918844	KT918837	KT918838	KT918839	KT918840	KT918841
RVA/Human-wt/USA/2014737624/2014/G2P[4]	MN478493	MN478651	MN478807	MN478965	MN479123	MN479281	MN479439	MN479597	MN479755	MN479913	MN480071
RVA/Human-wt/USA/2014737668/2014/G2P[4]	MN478494	MN478652	MN478808	MN478966	MN479124	MN479282	MN479440	MN479598	MN479756	MN479914	MN480072
RVA/Human-wt/USA/2014753259/2014/G2P[4]	MN478542	MN478700	MN478856	MN479014	MN479172	MN479330	MN479488	MN479646	MN479804	MN479962	MN480120
RVA/Human-wt/USA/3000558215/2016/G2P[8]	MN478635	MN478792	MN478949	MN479107	MN479265	MN479423	MN479581	MN479739	MN479897	MN480055	MN480213
RVA/Human-wt/USA/3000380681/2015/G2P[4]	MN478610	MN478767	MN478924	MN479082	MN479240	MN479398	MN479556	MN479714	MN479872	MN480030	MN480188
RVA/Human-wt/USA/3000558291/2016/G2P[4]	MN478639	MN478796	MN478953	MN479111	MN479269	MN479427	MN479585	MN479743	MN479901	MN480059	MN480217
RVA/Human-wt/USA/VU12-13-101/2013/G9P[8]	KT919508	KT919506	KT919507	KT919503	KT919504	KT919505	KT919498	KT919499	KT919500	KT919501	KT919502
RVA/Human-wt/USA/3000357125/2016/G9P[8]	MN478587	MN478744	MN478901	MN479059	MN479217	MN479375	MN479533	MN479691	MN479849	MN480007	MN480165
RVA/Human-wt/USA/3000014466/2014/G9P[8]	MN478547	MN478704	MN478861	MN479019	MN479177	MN479335	MN479493	MN479651	MN479809	MN479967	MN480125
RVA/Human-wt/USA/3000053718/2015/G9P[8]	MN478548	MN478705	MN478862	MN479020	MN479178	MN479336	MN479494	MN479652	MN479810	MN479968	MN480126
RVA/Human-wt/USA/3000368549/2015/G9P[8]	MN478592	MN478749	MN478906	MN479064	MN479222	MN479380	MN479538	MN479696	MN479854	MN480012	MN480170
RVA/Human-wt/USA/3000368927/2015/G9P[8]	MN478593	MN478750	MN478907	MN479065	MN479223	MN479381	MN479539	MN479697	MN479855	MN480013	MN480171
RVA/Human-wt/USA/3000380486/2015/G9P[8]	MN478606	MN478763	MN478920	MN479078	MN479236	MN479394	MN479552	MN479710	MN479868	MN480026	MN480184
RVA/Human-wt/USA/3000526249/2016/G9P[8]	MN478627	MN478784	MN478941	MN479099	MN479257	MN479415	MN479573	MN479731	MN479889	MN480047	MN480205
RVA/Human-wt/USA/3000368400/2016/G9P[8]	MN478588	MN478745	MN478902	MN479060	MN479218	MN479376	MN479534	MN479692	MN479850	MN480008	MN480166
RVA/Human-wt/USA/3000368401/2016/G9P[8]	MN478589	MN478746	MN478903	MN479061	MN479219	MN479377	MN479535	MN479693	MN479851	MN480009	MN480167
RVA/Human-wt/USA/3000372661/2016/G9P[8]	MN478600	MN478757	MN478914	MN479072	MN479230	MN479388	MN479546	MN479704	MN479862	MN480020	MN480178
RVA/Human-wt/USA/3000449274/2015/G9P[8]	MN478616	MN478773	MN478930	MN479088	MN479246	MN479404	MN479562	MN479720	MN479878	MN480036	MN480194
RVA/Human-wt/USA/3000490361/2016/G9P[8]	MN478620	MN478777	MN478934	MN479092	MN479250	MN479408	MN479566	MN479724	MN479882	MN480040	MN480198
RVA/Human-wt/USA/3000490366/2016/G9P[8]	MN478621	MN478778	MN478935	MN479093	MN479251	MN479409	MN479567	MN479725	MN479883	MN480041	MN480199
RVA/Human-wt/USA/3000524336/2016/G9P[8]	MN478622	MN478779	MN478936	MN479094	MN479252	MN479410	MN479568	MN479726	MN479884	MN480042	MN480200
RVA/Human-wt/USA/3000524374/2016/G9P[8]	MN478624	MN478781	MN478938	MN479096	MN479254	MN479412	MN479570	MN479728	MN479886	MN480044	MN480202
RVA/Human-wt/USA/3000524769/2016/G9P[8]	MN478625	MN478782	MN478939	MN479097	MN479255	MN479413	MN479571	MN479729	MN479887	MN480045	MN480203
RVA/Human-wt/USA/3000558204/2016/G9P[8]	MN478634	MN478791	MN478948	MN479106	MN479264	MN479422	MN479580	MN479738	MN479896	MN480054	MN480212
RVA/Human-wt/USA/3000558285/2016/G9P[8]	MN478637	MN478794	MN478951	MN479109	MN479267	MN479425	MN479583	MN479741	MN479899	MN480057	MN480215
RVA/Human-wt/USA/3000428941/2016/G3P[6]	MN478613	MN478770	MN478927	MN479085	MN479243	MN479401	MN479559	MN479717	MN479875	MN480033	MN480191
RVA/Human-wt/USA/3000526180/2016/G3P[8]	MN478626	MN478783	MN478940	MN479098	MN479256	MN479414	MN479572	MN479730	MN479888	MN480046	MN480204
RVA/Human-wt/USA/3000526261/2016/G3P[6]	MN478628	NA	MN478942	MN479100	MN479258	MN479416	MN479574	MN479732	MN479890	MN480048	MN480206
RVA/Human-wt/USA/VU11-12-60/2012/G3P[8]	KT919067	KT919065	KT919066	KT919062	KT919063	KT919064	KT919057	KT919058	KT919059	KT919060	KT919061
RVA/Human-wt/USA/3000354444/2015/G3P[6]	MN478577	MN478734	MN478891	MN479049	MN479207	MN479365	MN479523	MN479681	MN479839	MN479997	MN480155
RVA/Human-wt/USA/3000592598/2016/G3P[6]	MN478645	MN478802	MN478959	MN479117	MN479275	MN479433	MN479591	MN479749	MN479907	MN480065	MN480223
RVA/Human-wt/USA/2014738139/2014/G3P[6]	MN478496	MN478654	MN478810	MN478968	MN479126	MN479284	MN479442	MN479600	MN479758	MN479916	MN480074
RVA/Human-wt/USA/VU12-13-138/2013/G12P[8]	KT919651	KT919649	KT919650	KT919646	KT919647	KT919648	KT919641	KT919642	KT919643	KT919644	KT919645
RVA/Human-wt/USA/VU12-13-103/2013/G12P[8]	KT919342	KT919340	KT919341	KT919337	KT919338	KT919339	KT919332	KT919333	KT919334	KT919335	KT919336
RVA/Human-wt/USA/VU12-13-122/2013/G12P[8]	KT918748	KT918746	KT918747	KT918743	KT918744	KT918745	KT918738	KT918739	KT918740	KT918741	KT918742
RVA/Human-wt/USA/VU12-13-136/2013/G12P[8]	KT919959	KT919957	KT919958	KT919954	KT919955	KT919956	KT919949	KT919950	KT919951	KT919952	KT919953
RVA/Human-wt/USA/VU12-13-15/2013/G12P[8]	KT919838	KT919836	KT919837	KT919833	KT919834	KT919835	KT919828	KT919829	KT919830	KT919831	KT919832
RVA/Human-wt/USA/VU12-13-182/2013/G12P[8]	KT919100	KT919098	KT919099	KT919095	KT919096	KT919097	KT919090	KT919091	KT919092	KT919093	KT919094
RVA/Human-wt/USA/VU12-13-6/2013/G12P[8]	KT919188	KT919186	KT919187	KT919183	KT919184	KT919185	KT919178	KT919179	KT919180	KT919181	KT919182
RVA/Human-wt/USA/VU12-13-105/2013/G12P[8]	KT918759	KT918757	KT918758	KT918754	KT918755	KT918756	KT918749	KT918750	KT918751	KT918752	KT918753
RVA/Human-wt/USA/VU12-13-135/2013/G12P[8]	KT918418	KT918416	KT918417	KT918413	KT918414	KT918415	KT918408	KT918409	KT918410	KT918411	KT918412
RVA/Human-wt/USA/VU12-13-23/2013/G12P[8]	KT919596	KT919594	KT919595	KT919591	KT919592	KT919593	KT919586	KT919587	KT919588	KT919589	KT919590
RVA/Human-wt/USA/VU12-13-94/2013/G12P[8]	KT918671	KT918669	KT918670	KT918666	KT918667	KT918668	KT918661	KT918662	KT918663	KT918664	KT918665
RVA/Human-wt/USA/VU12-13-96/2013/G12P[8]	KT918935	KT918933	KT918934	KT918930	KT918931	KT918932	KT918925	KT918926	KT918927	KT918928	KT918929
RVA/Human-wt/USA/VU12-13-97/2013/G12P[8]	KT918605	KT918603	KT918604	KT918600	KT918601	KT918602	KT918595	KT918596	KT918597	KT918598	KT918599
RVA/Human-wt/USA/VU12-13-76/2012/G12P[8]	KT919254	KT919252	KT919253	KT919249	KT919250	KT919251	KT919244	KT919245	KT919246	KT919247	KT919248
RVA/Human-wt/USA/VU11-12-70/2012/G12P[8]	KT919475	KT919473	KT919474	KT919470	KT919471	KT919472	KT919465	KT919466	KT919467	KT919468	KT919469
RVA/Human-wt/USA/VU12-13-107/2013/G12P[8]	KT919827	KT919825	KT919826	KT919822	KT919823	KT919824	KT919817	KT919818	KT919819	KT919820	KT919821
RVA/Human-wt/USA/VU12-13-116/2013/G12P[8]	KT918770	KT918768	KT918769	KT918765	KT918766	KT918767	KT918760	KT918761	KT918762	KT918763	KT918764
RVA/Human-wt/USA/VU12-13-126/2013/G12P[8]	KT919309	KT919307	KT919308	KT919304	KT919305	KT919306	KT919299	KT919300	KT919301	KT919302	KT919303
RVA/Human-wt/USA/VU12-13-132/2013/G12P[8]	KT919728	KT919726	KT919727	KT919723	KT919724	KT919725	KT919718	KT919719	KT919720	KT919721	KT919722
RVA/Human-wt/USA/VU12-13-147/2013/G12P[8]	KT919915	KT919913	KT919914	KT919910	KT919911	KT919912	KT919905	KT919906	KT919907	KT919908	KT919909
RVA/Human-wt/USA/VU12-13-196/2013/G12P[8]	KT919287	KT919285	KT919286	KT919282	KT919283	KT919284	KT919277	KT919278	KT919279	KT919280	KT919281
RVA/Human-wt/USA/VU12-13-202/2013/G12P[8]	KT919441	KT919439	KT919440	KT919436	KT919437	KT919438	KT919431	KT919432	KT919433	KT919434	KT919435
RVA/Human-wt/USA/VU12-13-22/2013/G12P[8]	KT919717	KT919715	KT919716	KT919712	KT919713	KT919714	KT919707	KT919708	KT919709	KT919710	KT919711
RVA/Human-wt/USA/VU12-13-35/2013/G12P[8]	KT919541	KT919539	KT919540	KT919536	KT919537	KT919538	KT919531	KT919532	KT919533	KT919534	KT919535
RVA/Human-wt/USA/VU12-13-73/2012/G12P[8]	KT918792	KT918790	KT918791	KT918787	KT918788	KT918789	KT918782	KT918783	KT918784	KT918785	KT918786
RVA/Human-wt/USA/VU12-13-8/2013/G12P[8]	KT919794	KT919792	KT919793	KT919789	KT919790	KT919791	KT919784	KT919785	KT919786	KT919787	KT919788
RVA/Human-wt/USA/VU12-13-9/2013/G12P[8]	KT919849	KT919847	KT919848	KT919844	KT919845	KT919846	KT919839	KT919840	KT919841	KT919842	KT919843
RVA/Human-wt/USA/VU11-12-67/2012/G12P[8]	KT919772	KT919770	KT919771	KT919767	KT919768	KT919769	KT919762	KT919763	KT919764	KT919765	KT919766
RVA/Human-wt/USA/VU12-13-85/2013/G12P[8]	KT918462	KT918460	KT918461	KT918457	KT918458	KT918459	KT918452	KT918453	KT918454	KT918455	KT918456
RVA/Human-wt/USA/VU12-13-104/2013/G12P[8]	KT918583	KT918581	KT918582	KT918578	KT918579	KT918580	KT918573	KT918574	KT918575	KT918576	KT918577
RVA/Human-wt/USA/VU12-13-114/2013/G12P[8]	KT918561	KT918559	KT918560	KT918556	KT918557	KT918558	KT918551	KT918552	KT918553	KT918554	KT918555
RVA/Human-wt/USA/VU12-13-124/2013/G12P[8]	KT919563	KT919561	KT919562	KT919558	KT919559	KT919560	KT919553	KT919554	KT919555	KT919556	KT919557
RVA/Human-wt/USA/VU12-13-13/2013/G12P[8]	KT919078	KT919076	KT919077	KT919073	KT919074	KT919075	KT919068	KT919069	KT919070	KT919071	KT919072
RVA/Human-wt/USA/VU12-13-142/2013/G12P[8]	KT918660	KT918658	KT918659	KT918655	KT918656	KT918657	KT918650	KT918651	KT918652	KT918653	KT918654
RVA/Human-wt/USA/VU12-13-183/2013/G12P[8]	KT919199	KT919197	KT919198	KT919194	KT919195	KT919196	KT919189	KT919190	KT919191	KT919192	KT919193
RVA/Human-wt/USA/VU12-13-201/2013/G12P[8]	KT919089	KT919087	KT919088	KT919084	KT919085	KT919086	KT919079	KT919080	KT919081	KT919082	KT919083
RVA/Human-wt/USA/VU12-13-21/2013/G12P[8]	KT919574	KT919572	KT919573	KT919569	KT919570	KT919571	KT919564	KT919565	KT919566	KT919567	KT919568
RVA/Human-wt/USA/VU12-13-33/2013/G12P[8]	KT918506	KT918504	KT918505	KT918501	KT918502	KT918503	KT918496	KT918497	KT918498	KT918499	KT918500
RVA/Human-wt/USA/VU12-13-7/2013/G12P[8]	KT919232	KT919230	KT919231	KT919227	KT919228	KT919229	KT919222	KT919223	KT919224	KT919225	KT919226
RVA/Human-wt/USA/VU12-13-78/2012/G12P[8]	KT919353	KT919351	KT919352	KT919348	KT919349	KT919350	KT919343	KT919344	KT919345	KT919346	KT919347
RVA/Human-wt/USA/VU12-13-89/2013/G12P[8]	KT919166	KT919164	KT919165	KT919161	KT919162	KT919163	KT919156	KT919157	KT919158	KT919159	KT919160
RVA/Human-wt/USA/VU12-13-99/2013/G12P[8]	KT918627	KT918625	KT918626	KT918622	KT918623	KT918624	KT918617	KT918618	KT918619	KT918620	KT918621
